# Molecular diagnostic yield of genome sequencing versus targeted gene panel testing in racially and ethnically diverse pediatric patients

**DOI:** 10.1101/2023.03.18.23286992

**Authors:** Noura S. Abul-Husn, Priya N. Marathe, Nicole R. Kelly, Katherine E. Bonini, Monisha Sebastin, Jacqueline A. Odgis, Avinash Abhyankar, Kaitlyn Brown, Miranda Di Biase, Katie M. Gallagher, Saurav Guha, Nicolette Ioele, Volkan Okur, Michelle A. Ramos, Jessica E. Rodriguez, Atteeq U. Rehman, Amanda Thomas-Wilson, Lisa Edelmann, Randi E. Zinberg, George A. Diaz, John M. Greally, Vaidehi Jobanputra, Sabrina A. Suckiel, Carol R. Horowitz, Melissa P. Wasserstein, Eimear E. Kenny, Bruce D. Gelb

## Abstract

**Purpose:** Adoption of genome sequencing (GS) as a first-line test requires evaluation of its diagnostic yield. We evaluated the GS and targeted gene panel (TGP) testing in diverse pediatric patients (probands) with suspected genetic conditions.

**Methods:** Probands with neurologic, cardiac, or immunologic conditions were offered GS and TGP testing. Diagnostic yield was compared using a fully paired study design.

**Results:** 645 probands (median age 9 years) underwent genetic testing, and 113 (17.5%) received a molecular diagnosis. Among 642 probands with both GS and TGP testing, GS yielded 106 (16.5%) and TGPs yielded 52 (8.1%) diagnoses (*P* < .001). Yield was greater for GS *vs*. TGPs in Hispanic/Latino(a) (17.2% *vs*. 9.5%, *P* < .001) and White/European American (19.8% *vs*. 7.9%, *P* < .001), but not in Black/African American (11.5% *vs*. 7.7%, *P* = .22) population groups by self-report. A higher rate of inconclusive results was seen in the Black/African American (63.8%) *vs*. White/European American (47.6%; *P* = .01) population group. Most causal copy number variants (17 of 19) and mosaic variants (6 of 8) were detected only by GS.

**Conclusion:** GS may yield up to twice as many diagnoses in pediatric patients compared to TGP testing, but not yet across all population groups.
