## Supplemental Spreadsheet 1 for "Molecular diagnostic yield of genome sequencing versus targeted gene panel testing in racially and ethnically diverse pediatric patients"

### Sheet: eTable 1
eTable 1. Genes included in the neurodevelopmental, cardiovascular, and immunodeficiency targeted gene panels used in the NYCKidSeq study
Neurodevelopmental	Cardiovascular	Immunodeficiency		* A2ML1 was removed from the neurodevelopmental and cardiac panels from the start of the study on 4/22/2020. From the start of the study until 8/12/2020, only CNVs were reported for SHANK2 and SHANK3. Starting on 8/13/2020, NGS technology was included for these genes.
A2ML1* (HGNC:23336)	A2ML1* (HGNC:23336)	ACD (HGNC:25070)
ABAT (HGNC:23)	ABCC9 (HGNC:60)	ACP5 (HGNC:124)
ABCD1 (HGNC:61)	ACADVL (HGNC:92)	ADA (HGNC:186)
ACSL4 (HGNC:3571)	ACTA2 (HGNC:130)	ADA2 (HGNC:1839)
ACTB (HGNC:132)	ACTC1 (HGNC:143)	ADAM17 (HGNC:195)
ACTG1 (HGNC:144)	ACTN2 (HGNC:164)	ADAR (HGNC:225)
ACY1 (HGNC:177)	ACVR2B (HGNC:174)	AICDA (HGNC:13203)
ADGRG1 (HGNC:4512)	ACVRL1 (HGNC:175)	AIRE (HGNC:360)
ADGRV1 (HGNC:17416)	ADAMTS2 (HGNC:218)	AK2 (HGNC:362)
ADNP (HGNC:15766)	AGK (HGNC:21869)	AP3B1 (HGNC:566)
ADSL (HGNC:291)	AGL (HGNC:321)	B2M (HGNC:914)
AFF2 (HGNC:3776)	AKAP9 (HGNC:379)	BTK (HGNC:1133)
AGO1 (HGNC:3262)	ALG1 (HGNC:18294)	C1QA (HGNC:1241)
AHI1 (HGNC:21575)	ALG12 (HGNC:19358)	C1QB (HGNC:1242)
AIFM1 (HGNC:8768)	ALMS1 (HGNC:428)	C1QC (HGNC:1245)
ALDH5A1 (HGNC:408)	ALPK3 (HGNC:17574)	C1S (HGNC:1247)
ALDH7A1 (HGNC:877)	ANK2 (HGNC:493)	C2 (HGNC:1248)
ALG13 (HGNC:30881)	ANKRD1 (HGNC:15819)	C3 (HGNC:1318)
AMT (HGNC:473)	APOB (HGNC:603)	C4A (HGNC:1323)
ANK3 (HGNC:494)	ARSB (HGNC:714)	C4B (HGNC:1324)
ANKRD11 (HGNC:21316)	ATP7A (HGNC:869)	C5 (HGNC:1331)
AP1S2 (HGNC:560)	BAG3 (HGNC:939)	C6 (HGNC:1339)
AP4B1 (HGNC:572)	BCOR (HGNC:20893)	C7 (HGNC:1346)
AP4E1 (HGNC:573)	BMPR1B (HGNC:1077)	C8A (HGNC:1352)
AP4M1 (HGNC:574)	BMPR2 (HGNC:1078)	C8B (HGNC:1353)
AP4S1 (HGNC:575)	BRAF (HGNC:1097)	C9 (HGNC:1358)
ARFGEF2 (HGNC:15853)	CACNA1C (HGNC:1390)	CARD11 (HGNC:16393)
ARHGEF9 (HGNC:14561)	CACNA2D1 (HGNC:1399)	CARD14 (HGNC:16446)
ARID1A (HGNC:11110)	CACNB2 (HGNC:1402)	CARD9 (HGNC:16391)
ARID1B (HGNC:18040)	CALM1 (HGNC:1442)	CASP10 (HGNC:1500)
ARX (HGNC:18060)	CALM2 (HGNC:1445)	CASP8 (HGNC:1509)
ASPM (HGNC:19048)	CALM3 (HGNC:1449)	CCDC39 (HGNC:25244)
ATP13A2 (HGNC:30213)	CASQ2 (HGNC:1513)	CCDC40 (HGNC:26090)
ATP1A2 (HGNC:800)	CAV1 (HGNC:1527)	CD19 (HGNC:1633)
ATP2A2 (HGNC:812)	CAV3 (HGNC:1529)	CD247 (HGNC:1677)
ATP6AP2 (HGNC:18305)	CAVIN4 (HGNC:33742)	CD27 (HGNC:11922)
ATP6V0A2 (HGNC:18481)	CBL (HGNC:1541)	CD3D (HGNC:1673)
ATP7A (HGNC:869)	CBS (HGNC:1550)	CD3E (HGNC:1674)
ATP8A2 (HGNC:13533)	CHD7 (HGNC:20626)	CD3G (HGNC:1675)
ATR (HGNC:882)	CHRM2 (HGNC:1951)	CD40 (HGNC:11919)
ATRIP (HGNC:33499)	CHST14 (HGNC:24464)	CD40LG (HGNC:11935)
ATRX (HGNC:886)	COL1A1 (HGNC:2197)	CD46 (HGNC:6953)
AUTS2 (HGNC:14262)	COL1A2 (HGNC:2198)	CD59 (HGNC:1689)
BCKDK (HGNC:16902)	COL3A1 (HGNC:2201)	CD79A (HGNC:1698)
BCL11A (HGNC:13221)	COL5A1 (HGNC:2209)	CD79B HGNC:1699)(
BCOR (HGNC:20893)	COL5A2 (HGNC:2210)	CD81 (HGNC:1701)
BRAF (HGNC:1097)	COX10 (HGNC:2260)	CD8A (HGNC:1706)
BRWD3 (HGNC:17342)	COX15 (HGNC:2263)	CEBPE (HGNC:1836)
C12orf57 (HGNC:29521)	CPT2 (HGNC:2330)	CFB (HGNC:1037)
CA8 (HGNC:1382)	CRELD1 (HGNC:14630)	CFD (HGNC:2771)
CACNA1A (HGNC:1388)	CRYAB (HGNC:2389)	CFH (HGNC:4883)
CACNA1C (HGNC:1390)	CSRP3 (HGNC:2472)	CFHR1 (HGNC:4888)
CACNA1H (HGNC:1395)	CTNNA3 (HGNC:2511)	CFHR3 (HGNC:16980)
CACNA2D2 (HGNC:1400)	DES (HGNC:2770)	CFI (HGNC:5394)
CACNB4 (HGNC:1404)	DMD (HGNC:2928)	CFP (HGNC:8864)
CASK (HGNC:1497)	DNAH5 (HGNC:2950)	CHD7 (HGNC:20626)
CASR (HGNC:1514)	DOLK (HGNC:23406)	CIITA (HGNC:7067)
CBL (HGNC:1541)	DSC2 (HGNC:3036)	CLPB (HGNC:30664)
CC2D1A (HGNC:30237)	DSG2 (HGNC:3049)	COPA (HGNC:2230)
CCDC22 (HGNC:28909)	DSP (HGNC:3052)	CORO1A (HGNC:2252)
CCDC88C (HGNC:19967)	DTNA (HGNC:3057)	CR2 (HGNC:2336)
CCM2 (HGNC:21708)	EFEMP2 (HGNC:3219)	CSF2RA (HGNC:2435)
CDK5RAP2 (HGNC:18672)	EIF2AK4 (HGNC:19687)	CSF3R (HGNC:2439)
CDKL5 (HGNC:11411)	ELAC2 (HGNC:14198)	CTC1 (HGNC:26169)
CDKN1C (HGNC:1786)	ELN (HGNC:3327)	CTLA4 (HGNC:2505)
CDON (HGNC:17104)	EMD (HGNC:3331)	CTPS1 (HGNC:2519)
CENPJ (HGNC:17272)	ENG (HGNC:3349)	CTSC (HGNC:2528)
CEP135 (HGNC:29086)	EYA4 (HGNC:3522)	CXCR4 (HGNC:2561)
CEP152 (HGNC:29298)	FBN1 (HGNC:3603)	CYBA (HGNC:2577)
CEP63 (HGNC:25815)	FBN2 (HGNC:3604)	CYBB (HGNC:2578)
CHD2 (HGNC:1917)	FHL1 (HGNC:3702)	DCLRE1B (HGNC:17641)
CHD7 (HGNC:20626)	FKBP14 (HGNC:18625)	DCLRE1C (HGNC:17642)
CHD8 (HGNC:20153)	FKRP (HGNC:17997)	DGKE (HGNC:2852)
CHRNA2 (HGNC:1956)	FKTN (HGNC:3622)	DKC1 (HGNC:2890)
CHRNA4 (HGNC:1958)	FLNA (HGNC:3754)	DNMT3B (HGNC:2979)
CHRNA7 (HGNC:1960)	FLNC (HGNC:3756)	DOCK2 (HGNC:2988)
CHRNB2 (HGNC:1962)	FOXH1 (HGNC:3814)	DOCK8 (HGNC:19191)
CLCN2 (HGNC:2020)	GAA (HGNC:4065)	DUOX2 (HGNC:13273)
CLCN4 (HGNC:2022)	GATA4 (HGNC:4173)	ELANE (HGNC:3309)
CLN3 (HGNC:2074)	GATA6 (HGNC:4174)	EPCAM (HGNC:11529)
CLN5 (HGNC:2076)	GATAD1 (HGNC:29941)	EPG5 (HGNC:29331)
CLN6 (HGNC:2077)	GBA (HGNC:4177)	FADD (HGNC:3573)
CLN8 (HGNC:2079)	GBE1 (HGNC:4180)	FAS (HGNC:11920)
CNTNAP2 (HGNC:13830)	GDF1 (HGNC:4214)	FASLG (HGNC:11936)
COL18A1 (HGNC:2195)	GDF2 (HGNC:4217)	FCN1 (HGNC:3623)
COL4A1 (HGNC:2202)	GJA1 (HGNC:4274)	FERMT1 (HGNC:15889)
CPA6 (HGNC:17245)	GJA5 (HGNC:4279)	FERMT3 (HGNC:23151)
CREBBP (HGNC:2348)	GLA (HGNC:4296)	FOXN1 (HGNC:12765)
CSTB (HGNC:2482)	GLB1 (HGNC:4298)	FOXP3 (HGNC:6106)
CTCF (HGNC:13723)	GPC3 (HGNC:4451)	G6PC3 (HGNC:24861)
CTNNB1 (HGNC:2514)	GPD1L (HGNC:28956)	G6PD (HGNC:4057)
CTSD (HGNC:2529)	GUSB (HGNC:4696)	GATA2 (HGNC:4171)
CUL3 (HGNC:2553)	HADHA (HGNC:4801)	GATA3 (HGNC:4172)
CUL4B (HGNC:2555)	HAND1 (HGNC:4807)	GFI1 (HGNC:4237)
CYP27A1 (HGNC:2605)	HCN4 (HGNC:16882)	GUCY2C (HGNC:4688)
D2HGDH (HGNC:28358)	HEXB (HGNC:4879)	HAX1 (HGNC:16915)
DCX (HGNC:2714)	HRAS (HGNC:5173)	HPS1 (HGNC:5163)
DDHD2 (HGNC:29106)	IDUA (HGNC:5391)	HPS4 (HGNC:15844)
DDX3X (HGNC:2745)	ILK (HGNC:6040)	HPS6 (HGNC:18817)
DEAF1 (HGNC:14677)	JAG1 (HGNC:6188)	ICOS (HGNC:5351)
DEPDC5 (HGNC:18423)	JPH2 (HGNC:14202)	IFIH1 (HGNC:18873)
DHCR7 (HGNC:2860)	JUP (HGNC:6207)	IFNGR1 (HGNC:5439)
DIS3L2 (HGNC:28648)	KCNA5 (HGNC:6224)	IFNGR2 (HGNC:5440)
DISP1 (HGNC:19711)	KCND3 (HGNC:6239)	IGHM (HGNC:5541)
DKC1 (HGNC:2890)	KCNE1 (HGNC:6240)	IGLL1 (HGNC:5870)
DLG3 (HGNC:2902)	KCNE2 (HGNC:6242)	IKBKB (HGNC:5960)
DLL1 (HGNC:2908)	KCNE3 (HGNC:6243)	IKBKG (HGNC:5961)
DMD (HGNC:2928)	KCNE5 (HGNC:6241)	IL10 (HGNC:5962)
DNAJC5 (HGNC:16235)	KCNH2 (HGNC:6251)	IL10RA (HGNC:5964)
DNM1 (HGNC:2972)	KCNJ2 (HGNC:6263)	IL10RB (HGNC:5965)
DNMT3A (HGNC:2978)	KCNJ5 (HGNC:6266)	IL12B (HGNC:5970)
DOCK7 (HGNC:19190)	KCNJ8 (HGNC:6269)	IL12RB1 (HGNC:5971)
DPYD (HGNC:3012)	KCNK3 (HGNC:6278)	IL17F (HGNC:16404)
DYNC1H1 (HGNC:2961)	KCNQ1 (HGNC:6294)	IL17RA (HGNC:5985)
DYRK1A (HGNC:3091)	KRAS (HGNC:6407)	IL17RC (HGNC:18358)
EBP (HGNC:3133)	LAMA4 (HGNC:6484)	IL18 (HGNC:5986)
EEF1A2 (HGNC:3192)	LAMP2 (HGNC:6501)	IL18RAP (HGNC:5989)
EFHC1 (HGNC:16406)	LDB3 (HGNC:15710)	IL1RN (HGNC:6000)
EHMT1 (HGNC:24650)	LDLR (HGNC:6547)	IL21 (HGNC:6005)
EIF2S3 (HGNC:3267)	LDLRAP1 (HGNC:18640)	IL21R (HGNC:6006)
ELP4 (HGNC:1171)	LEFTY2 (HGNC:3122)	IL23R (HGNC:19100)
EMX2 (HGNC:3341)	LMNA (HGNC:6636)	IL2RA (HGNC:6008)
EP300 (HGNC:3373)	LZTR1 (HGNC:6742)	IL2RG (HGNC:6010)
EPM2A (HGNC:3413)	MAP2K1 (HGNC:6840)	IL36RN (HGNC:15561)
ERCC6 (HGNC:3438)	MAP2K2 (HGNC:6842)	IL7R (HGNC:6024)
ERCC8 (HGNC:3439)	MAT2A (HGNC:6904)	INO80 (HGNC:26956)
EZH2 (HGNC:3527)	MED12 (HGNC:11957)	IRAK4 (HGNC:17967)
FGD1 (HGNC:3663)	MED13L (HGNC:22962)	IRF7 (HGNC:6122)
FGF8 (HGNC:3686)	MEIS2 (HGNC:7001)	IRF8 (HGNC:5358)
FGFR3 (HGNC:3690)	MFAP5 (HGNC:29673)	IRGM (HGNC:29597)
FKRP (HGNC:17997)	MIB1 (HGNC:21086)	ISG15 (HGNC:4053)
FKTN (HGNC:3622)	MLYCD (HGNC:7150)	ITGAM (HGNC:6149)
FLNA (HGNC:3754)	MTO1 (HGNC:19261)	ITGB2 (HGNC:6155)
FLVCR2 (HGNC:20105)	MUT (HGNC:7526)	ITK (HGNC:6171)
FMR1 (HGNC:3775)	MYBPC3 (HGNC:7551)	JAGN1 (HGNC:26926)
FOLR1 (HGNC:3791)	MYH11 (HGNC:7569)	JAK1 (HGNC:6190)
FOXG1 (HGNC:3811)	MYH6 (HGNC:7576)	JAK3 (HGNC:6193)
FOXH1 (HGNC:3814)	MYH7 (HGNC:7577)	LAMTOR2 (HGNC:29796)
FOXP1 (HGNC:3823)	MYL2 (HGNC:7583)	LCK (HGNC:6524)
FOXP2 (HGNC:13875)	MYL3 (HGNC:7584)	LIG1 (HGNC:6598)
FTSJ1 (HGNC:13254)	MYLK (HGNC:7590)	LIG4 (HGNC:6601)
GABRA1 (HGNC:4075)	MYLK2 (HGNC:16243)	LPIN2 (HGNC:14450)
GABRB2 (HGNC:4082)	MYOM1 (HGNC:7613)	LRBA (HGNC:1742)
GABRB3 (HGNC:4083)	MYOZ2 (HGNC:1330)	LRRC8A (HGNC:19027)
GABRD (HGNC:4084)	MYPN (HGNC:23246)	LYST (HGNC:1968)
GABRG2 (HGNC:4087)	NDUFA10 (HGNC:7684)	MAGT1 (HGNC:28880)
GAMT (HGNC:4136)	NDUFA12 (HGNC:23987)	MALT1 (HGNC:6819)
GAS1 (HGNC:4165)	NDUFA2 (HGNC:7685)	MAP3K14 (HGNC:6853)
GATAD2B (HGNC:30778)	NDUFA9 (HGNC:7693)	MASP2 (HGNC:6902)
GATM (HGNC:4175)	NDUFAF2 (HGNC:28086)	MEFV (HGNC:6998)
GCSH (HGNC:4208)	NDUFAF6 (HGNC:28625)	MRE11 (HGNC:7230)
GDI1 (HGNC:4226)	NDUFS3 (HGNC:7710)	MVK (HGNC:7530)
GK (HGNC:4289)	NDUFS4 (HGNC:7711)	MYD88 (HGNC:7562)
GLDC (HGNC:4313)	NDUFS7 (HGNC:7714)	MYO5B (HGNC:7603)
GLI2 (HGNC:4318)	NDUFS8 (HGNC:7715)	NBN (HGNC:7652)
GLI3 (HGNC:4319)	NEBL (HGNC:16932)	NCF1 (HGNC:7660)
GNAO1 (HGNC:4389)	NEXN (HGNC:29557)	NCF2 (HGNC:7661)
GNB1 (HGNC:4396)	NF1 (HGNC:7765)	NCF4 (HGNC:7662)
GNS (HGNC:4422)	NKX2-5 (HGNC:2488)	NFAT5 (HGNC:7774)
GOSR2 (HGNC:4431)	NKX2-6 (HGNC:32940)	NFKB1 (HGNC:7794)
GPC3 (HGNC:4451)	NODAL (HGNC:7865)	NFKB2 (HGNC:7795)
GPHN (HGNC:15465)	NOTCH1 (HGNC:7881)	NFKBIA (HGNC:7797)
GRIA3 (HGNC:4573)	NPPA (HGNC:7939)	NHEJ1 (HGNC:25737)
GRIK2 (HGNC:4580)	NR2F2 (HGNC:7976)	NHP2 (HGNC:14377)
GRIN1 (HGNC:4584)	NRAS (HGNC:7989)	NLRC4 (HGNC:16412)
GRIN2A (HGNC:4585)	NSD1 (HGNC:14234)	NLRP12 (HGNC:22938)
GRIN2B (HGNC:4586)	OBSCN (HGNC:15719)	NLRP3 (HGNC:16400)
GRIP1 (HGNC:18708)	PCCA (HGNC:8653)	NOD2 (HGNC:5331)
HCCS (HGNC:4837)	PCCB (HGNC:8654)	NOP10 (HGNC:14378)
HCN1 (HGNC:4845)	PCSK9 (HGNC:20001)	NRAS (HGNC:7989)
HCN4 (HGNC:16882)	PDLIM3 (HGNC:20767)	ORAI1 (HGNC:25896)
HDAC8 (HGNC:13315)	PET100 (HGNC:40038)	PGM3 (HGNC:8907)
HGSNAT (HGNC:26527)	PGM1 (HGNC:8905)	PIK3CD (HGNC:8977)
HIP1 (HGNC:4913)	PHYH (HGNC:8940)	PIK3R1 (HGNC:8979)
HNRNPU (HGNC:5048)	PKP2 (HGNC:9024)	PLCG2 (HGNC:9066)
HPRT1 (HGNC:5157)	PLEKHM2 (HGNC:29131)	PMS2 (HGNC:9122)
HRAS (HGNC:5173)	PLN (HGNC:9080)	PNP (HGNC:7892)
HSD17B10 (HGNC:4800)	PLOD1 (HGNC:9081)	POLE (HGNC:9177)
HTRA1 (HGNC:9476)	PMM2 (HGNC:9115)	PRF1 (HGNC:9360)
HUWE1 (HGNC:30892)	PPP1CB (HGNC:9282)	PRKCD (HGNC:9399)
IDS (HGNC:5389)	PRDM16 (HGNC:14000)	PRKDC (HGNC:9413)
IL1RAPL1 (HGNC:5996)	PRKAG2 (HGNC:9386)	PTEN (HGNC:9588)
IQSEC2 (HGNC:29059)	PRKG1 (HGNC:9414)	PTPRC (HGNC:9666)
ITPA (HGNC:6176)	PTPN11 (HGNC:9644)	RAB27A (HGNC:9766)
KANSL1 (HGNC:24565)	RAF1 (HGNC:9829)	RAC2 (HGNC:9802)
KAT6A (HGNC:13013)	RANGRF (HGNC:17679)	RAG1 (HGNC:9831)
KAT6B (HGNC:17582)	RASA1 (HGNC:9871)	RAG2 (HGNC:9832)
KCNA1 (HGNC:6218)	RASA2 (HGNC:9872)	RBCK1 (HGNC:15864)
KCNA2 (HGNC:6220)	RBM20 (HGNC:27424)	RET (HGNC:9967)
KCNB1 (HGNC:6231)	RIT1 (HGNC:10023)	RFX5 (HGNC:9986)
KCNJ1 (HGNC:6255)	RYR2 (HGNC:10484)	RFXANK (HGNC:9987)
KCNJ10 (HGNC:6256)	SCN10A (HGNC:10582)	RFXAP (HGNC:9988)
KCNJ11 (HGNC:6257)	SCN1B (HGNC:10586)	RHOH (HGNC:686)
KCNMA1 (HGNC:6284)	SCN2B (HGNC:10589)	RMRP (HGNC:10031)
KCNQ2 (HGNC:6296)	SCN3B (HGNC:20665)	RNASEH2A (HGNC:18518)
KCNQ3 (HGNC:6297)	SCN4B (HGNC:10592)	RNASEH2B (HGNC:25671)
KCNT1 (HGNC:18865)	SCN5A (HGNC:10593)	RNASEH2C (HGNC:24116)
KCTD13 (HGNC:22234)	SCO1 (HGNC:10603)	RORC (HGNC:10260)
KCTD7 (HGNC:21957)	SDHA (HGNC:10680)	RTEL1 (HGNC:15888)
KDM5C (HGNC:11114)	SDHAF1 (HGNC:33867)	SAMHD1 (HGNC:15925)
KDM6A (HGNC:12637)	SGCD (HGNC:10807)	SBDS (HGNC:19440)
KIF11 (HGNC:6388)	SGSH (HGNC:10818)	SERPING1 (HGNC:1228)
KIF1A (HGNC:888)	SHOC2 (HGNC:15454)	SH2D1A (HGNC:1082)
KIF1BP (HGNC:23419)	SKI (HGNC:10896)	SKIV2L (HGNC:10898)
KIF2A (HGNC:6318)	SLC22A5 (HGNC:10969)	SLC35C1 (HGNC:20197)
KIRREL3 (HGNC:23204)	SLC25A20 (HGNC:1421)	SLC37A4 (HGNC:4061)
KMT2A (HGNC:7132)	SLC2A10 (HGNC:13444)	SLC9A3 (HGNC:11073)
KMT2D (HGNC:7133)	SLC39A13 (HGNC:20859)	SMARCAL1 (HGNC:11102)
KNL1 (HGNC:24054)	SLMAP (HGNC:16643)	SP110 (HGNC:5401)
KRAS (HGNC:6407)	SMAD3 (HGNC:6769)	SPINK5 (HGNC:15464)
KRIT1 (HGNC:15730	SMAD4 (HGNC:6770)	STAT1 (HGNC:11362)
L1CAM (HGNC:6470)	SMAD6 (HGNC:6772)	STAT3 (HGNC:11364)
L2HGDH (HGNC:20499)	SMAD9 (HGNC:6774)	STAT5B (HGNC:11367)
LAMC3 (HGNC:6494)	SNTA1 (HGNC:11167)	STIM1 (HGNC:11386)
LAMP2 (HGNC:6501)	SOS1 (HGNC:11187)	STK4 (HGNC:11408)
LARGE1 (HGNC:6511)	SOS2 (HGNC:11188)	STX11 (HGNC:11429)
LAS1L (HGNC:25726)	SPRED1 (HGNC:20249)	STXBP2 (HGNC:11445)
LBR (HGNC:6518)	SURF1 (HGNC:11474)	TAP1 (HGNC:43)
LGI1 (HGNC:6572)	TAZ (HGNC:11577)	TAP2 (HGNC:44)
LIAS (HGNC:16429)	TBX1 (HGNC:11592)	TAPBP (HGNC:11566)
LINS1 (HGNC:30922)	TBX5 (HGNC:11604)	TAZ (HGNC:11577)
LRP2 (HGNC:6694)	TCAP (HGNC:11610)	TBX1 (HGNC:11592)
LZTR1 (HGNC:6742)	TGFB2 (HGNC:11768)	TCN2 (HGNC:11653)
MAGEL2 (HGNC:6814)	TGFB3 (HGNC:11769)	TERC (HGNC:11727)
MAGI2 (HGNC:18957)	TGFBR1 (HGNC:11772)	TERT (HGNC:11730)
MAN1B1 (HGNC:6823)	TGFBR2 (HGNC:11773)	TINF2 (HGNC:11824)
MAOA (HGNC:6833)	TMEM43 (HGNC:28472)	TLR3 (HGNC:11849)
MAP2K1 (HGNC:6840)	TMEM70 (HGNC:26050)	TMEM173 (HGNC:27962)
MAP2K2 (HGNC:6842)	TMPO (HGNC:11875)	TNFAIP3 (HGNC:11896)
MAPK10 (HGNC:6872)	TNNC1 (HGNC:11943)	TNFRSF13B (HGNC:18153)
MBD5 (HGNC:20444)	TNNI3 (HGNC:11947)	TNFRSF13C (HGNC:17755)
MBTPS2 (HGNC:15455)	TNNT2 (HGNC:11949)	TNFRSF1A (HGNC:11916)
MCPH1 (HGNC:6954)	TPM1 (HGNC:12010)	TNFSF12 (HGNC:11927)
MECP2 (HGNC:6990)	TRDN (HGNC:12261)	TREX1 (HGNC:12269)
MED12 (HGNC:11957)	TRPM4 (HGNC:17993)	TRIM22 (HGNC:16379)
MED13L (HGNC:22962)	TTN (HGNC:12403)	TRNT1 (HGNC:17341)
MED17 (HGNC:2375)	TTR (HGNC:12405)	TTC37 (HGNC:23639)
MED23 (HGNC:2372)	TXNRD2 (HGNC:18155)	TTC7A (HGNC:19750)
MEF2C (HGNC:6996)	VCL (HGNC:12665)	TYK2 (HGNC:12440)
MFSD8 (HGNC:28486)	ZFPM2 (HGNC:16700)	UNC13D (HGNC:23147)
MID1 (HGNC:7095)	ZIC3 (HGNC:12874)	UNG (HGNC:12572)
MRE11 (HGNC:7230)		USB1 (HGNC:25792)
MTHFR (HGNC:7436)		VPS13B (HGNC:2183)
MTOR (HGNC:3942)		VPS45 (HGNC:14579)
MYT1L (HGNC:7623)		WAS (HGNC:12731)
NAA10 (HGNC:18704)		WIPF1 (HGNC:12736)
NAGLU (HGNC:7632)		WRAP53 (HGNC:25522)
NBN (HGNC:7652)		XIAP (HGNC:592)
NDE1 (HGNC:17619)		ZAP70 (HGNC:12858)
NDP (HGNC:7678)		ZBTB24 (ZNF450)
NDUFA1 (HGNC:7683)
NECAP1 (HGNC:24539)
NEXMIF (HGNC:29433)
NF1 (HGNC:7765)
NFIX (HGNC:7788)
NHEJ1 (HGNC:25737)
NHLRC1 (HGNC:21576)
NHS (HGNC:7820)
NIN (HGNC:14906)
NIPBL (HGNC:28862)
NLGN4X (HGNC:14287)
NODAL (HGNC:7865)
NOTCH3 (HGNC:7883)
NPRL2 (HGNC:24969)
NPRL3 (HGNC:14124)
NRAS (HGNC:7989)
NRXN1 (HGNC:8008)
NRXN3 (HGNC:8010)
NSD1 (HGNC:14234)
NSDHL (HGNC:13398)
NSUN2 (HGNC:25994)
OCRL (HGNC:8108)
OFD1 (HGNC:2567)
OPHN1 (HGNC:8148)
OTC (HGNC:8512)
PACS1 (HGNC:30032)
PAFAH1B1 (HGNC:8574)
PAK3 (HGNC:8592)
PANK2 (HGNC:15894)
PAX6 (HGNC:8620)
PCDH19 (HGNC:14270)
PCNT (HGNC:16068)
PDCD10 (HGNC:8761)
PDHA1 (HGNC:8806)
PGK1 (HGNC:8896)
PHF6 (HGNC:18145)
PHF8 (HGNC:20672)
PHGDH (HGNC:8923)
PIGA (HGNC:8957)
PIGN (HGNC:8967)
PIGO (HGNC:23215)
PIGV (HGNC:26031)
PLA2G6 (HGNC:9039)
PLCB1 (HGNC:15917)
PLP1 (HGNC:9086)
PNKP (HGNC:9154)
PNPO (HGNC:30260)
POGZ (HGNC:18801)
POLG (HGNC:9179)
POMGNT1 (HGNC:19139)
POMT1 (HGNC:9202)
POMT2 (HGNC:19743)
PORCN (HGNC:17652)
PPP1CB (HGNC:9282)
PPT1 (HGNC:9325)
PQBP1 (HGNC:9330)
PRICKLE1 (HGNC:17019)
PRICKLE2 (HGNC:20340)
PRPS1 (HGNC:9462)
PRRT2 (HGNC:30500)
PTCH1 (HGNC:9585)
PTCHD1 (HGNC:26392)
PTEN (HGNC:9588)
PTPN11 (HGNC:9644)
PURA (HGNC:9701)
RAB18 (HGNC:14244)
RAB39B (HGNC:16499)
RAB3GAP1 (HGNC:17063)
RAB3GAP2 (HGNC:17168)
RAD21 (HGNC:9811)
RAF1 (HGNC:9829)
RAI1 (HGNC:9834)
RARS2 (HGNC:21406)
RASA2 (HGNC:9872)
RBBP8 (HGNC:9891)
RBM10 (HGNC:9896)
RELN (HGNC:9957)
RIT1 (HGNC:10023)
RNASEH2A (HGNC:18518)
RNASEH2B (HGNC:25671)
RNASEH2C (HGNC:24116)
RNU4ATAC (HGNC:34016)
ROGDI (HGNC:29478)
RPL10 (HGNC:10298)
RPS6KA3 (HGNC:10432)
SAMHD1 (HGNC:15925)
SATB2 (HGNC:21637)
SCARB2 (HGNC:1665)
SCN1A (HGNC:10585)
SCN1B (HGNC:10586)
SCN2A (HGNC:10588)
SCN3A (HGNC:10590)
SCN5A (HGNC:10593)
SCN8A (HGNC:10596)
SCN9A (HGNC:10597)
SERPINI1 (HGNC:8943)
SETBP1 (HGNC:15573)
SETD2 (HGNC:18420)
SETD5 (HGNC:25566)
SGSH (HGNC:10818)
SHANK2* (HGNC:14295)
SHANK3* (HGNC:14294)
SHH (HGNC:10848)
SHOC2 (HGNC:15454)
SIK1 (HGNC:11142)
SIX3 (HGNC:10889)
SLC12A5 (HGNC:13818)
SLC13A5 (HGNC:23089)
SLC16A2 (HGNC:10923)
SLC19A3 (HGNC:16266)
SLC1A2 (HGNC:10940)
SLC25A1 (HGNC:10979)
SLC25A19 (HGNC:14409)
SLC25A22 (HGNC:19954)
SLC2A1 (HGNC:11005)
SLC35A2 (HGNC:11022)
SLC4A10 (HGNC:13811)
SLC6A1 (HGNC:11042)
SLC6A4 (HGNC:11050)
SLC6A8 (HGNC:11055)
SLC9A6 (HGNC:11079)
SMARCA2 (HGNC:11098)
SMARCA4 (HGNC:11100)
SMARCB1 (HGNC:11103)
SMARCE1 (HGNC:11109)
SMC1A (HGNC:11111)
SMC3 (HGNC:2468)
SMS (HGNC:11123)
SNAP25 (HGNC:11132)
SNAP29 (HGNC:11133)
SOS1 (HGNC:11187)
SOS2 (HGNC:11188)
SOX11 (HGNC:11191)
SOX5 (HGNC:11201)
SPRED1 (HGNC:20249)
SPTAN1 (HGNC:11273)
ST3GAL3 (HGNC:10866)
ST3GAL5 (HGNC:10872)
STAMBP (HGNC:16950)
STIL (HGNC:10879)
STX1B (HGNC:18539)
STXBP1 (HGNC:11444)
SYN1 (HGNC:11494)
SYNGAP1 (HGNC:11497)
SYP (HGNC:11506)
SZT2 (HGNC:29040)
TAF1 (HGNC:11535)
TBC1D24 (HGNC:29203)
TBL1XR1 (HGNC:29529)
TBR1 (HGNC:11590)
TBX1 (HGNC:11592)
TCF12 (HGNC:11623)
TCF20 (HGNC:11631)
TCF4 (HGNC:11634)
TDGF1 (HGNC:11701)
TGIF1 (HGNC:11776)
THOC2 (HGNC:19073)
TIMM8A (HGNC:11817)
TMEM231 (HGNC:37234)
TMLHE (HGNC:18308)
TPP1 (HGNC:2073)
TRAPPC9 (HGNC:30832)
TREX1 (HGNC:12269)
TRIO (HGNC:12303)
TRPM6 (HGNC:17995)
TSC1 (HGNC:12362)
TSC2 (HGNC:12363)
TSPAN7 (HGNC:11854)
TUBA1A (HGNC:20766)
TUBA8 (HGNC:12410)
TUBB (HGNC:20778)
TUBB2A (HGNC:12412)
TUBB2B (HGNC:30829)
TUBB3 (HGNC:20772)
TUBG1 (HGNC:12417)
TUSC3 (HGNC:30242)
UBE2A (HGNC:12472)
UBE3A (HGNC:12496)
UNC80 (HGNC:26582)
UPF3B (HGNC:20439)
USP9X (HGNC:12632)
VANGL1 (HGNC:15512)
VLDLR (HGNC:12698)
VPS13A (HGNC:1908)
VPS13B (HGNC:2183)
WAC (HGNC:17327)
WDR45 (HGNC:28912)
WDR62 (HGNC:24502)
WDR81 (HGNC:26600)
WWOX (HGNC:12799)
YWHAE (HGNC:12851)
ZC4H2 (HGNC:24931)
ZDHHC9 (HGNC:18475)
ZEB2 (HGNC:14881)
ZIC2 (HGNC:12873)
ZMYND11 (HGNC:16966)
ZNF407 (HGNC:19904)
ZNF711 (HGNC:13128)
