## Supplemental Spreadsheet 8 for "Molecular diagnostic yield of genome sequencing versus targeted gene panel testing in racially and ethnically diverse pediatric patients"

### Sheet: eTable 8
eTable 8. Genes included on commercial gene panel tests used for in silico analysis of diagnostic yield
Neurologic		Cardiac				Immunologic
Ambry NDD Next	Ambry Epilepsy Next	Ambry Rhythm Next	Ambry HCM Next	Ambry TAAD Next	Invitae CHD	Invitae Primary Immunodeficiency
(202 genes)	(124 genes)	(42 genes)	(30 genes)	(35 genes)	(55 genes)	(429 genes)
ABCD1 (HGNC:61)	ALDH7A1 (HGNC:877)	AKAP9 (HGNC:379)	ACTC1 (HGNC:143)	ACTA2 (HGNC:130)	ACTC1 (HGNC:143)	ACD (HGNC:25070)
ACTB (HGNC:132)	AMT (HGNC:473)	ANK2 (HGNC:493)	ACTN2 (HGNC:164)	BGN (HGNC:1044)	ACVR2B (HGNC:174)	ACP5 (HGNC:124)
ACTG1 (HGNC:144)	ANKRD11 (HGNC:21316)	CACNA1C (HGNC:1390)	ALPK3 (HGNC:17574)	CBS (HGNC:1550)	ALMS1 (HGNC:428)	ACTB (HGNC:132)
ADNP (HGNC:15766)	ARHGEF9 (HGNC:14561)	CACNA2D1 (HGNC:1399)	ANKRD1 (HGNC:15819)	CHST14 (HGNC:24464)	BCOR (HGNC:20893)	ADA (HGNC:186)
AHCY (HGNC:343)	ARX (HGNC:18060)	CACNB2 (HGNC:1402)	CSRP3 (HGNC:2472)	COL1A1 (HGNC:2197)	BRAF (HGNC:1097)	ADA2 (HGNC:1839)
AHDC1 (HGNC:25230)	ASNS (HGNC:753)	CALM1 (HGNC:1442)	FHL1 (HGNC:3702)	COL1A2 (HGNC:2198)	CASZ1 (HGNC:26002)	ADAM17 (HGNC:195)
ANK2 (HGNC:493)	ATP13A2 (HGNC:30213)	CALM2 (HGNC:1445)	FLNC (HGNC:3756)	COL3A1 (HGNC:2201)	CBL (HGNC:1541)	ADAR (HGNC:225)
ANKRD11 (HGNC:21316)	ATP1A2 (HGNC:800)	CALM3 (HGNC:1449)	GLA (HGNC:4296)	COL5A1 (HGNC:2209)	CHD7 (HGNC:20626)	ADGRE2 (HGNC:3337)
ARHGEF9 (HGNC:14561)	ATP1A3 (HGNC:801)	CASQ2 (HGNC:1513)	JPH2 (HGNC:14202)	COL5A2 (HGNC:2210)	CRELD1 (HGNC:14630)	AICDA (HGNC:13203)
ARID1A (HGNC:11110)	BRAT1 (HGNC:21701)	CAV3 (HGNC:1529)	LAMP2 (HGNC:6501)	EFEMP2 (HGNC:3219)	ELN (HGNC:3327)	AIRE (HGNC:360)
ARID1B (HGNC:18040)	CACNA1A (HGNC:1388)	DES (HGNC:2770)	MYBPC3 (HGNC:7551)	FBN1 (HGNC:3603)	FOXH1 (HGNC:3814)	AK2 (HGNC:362)
ARID2 (HGNC:18037)	CACNA1E (HGNC:1392)	DSC2 (HGNC:3036)	MYH6 (HGNC:7576)	FBN2 (HGNC:3604)	GATA4 (HGNC:4173)	ALG6 (HGNC:23157)
ARX (HGNC:18060)	CASK (HGNC:1497)	DSG2 (HGNC:3049)	MYH7 (HGNC:7577)	FKBP14 (HGNC:18625)	GATA5 (HGNC:15802)	ALPK1 (HGNC:20917)
ASPM (HGNC:19048)	CDKL5 (HGNC:11411)	DSP (HGNC:3052)	MYL2 (HGNC:7583)	FLNA (HGNC:3754)	GATA6 (HGNC:4174)	ANGPT1 (HGNC:484)
ASXL1 (HGNC:18318)	CHD2 (HGNC:1917)	GPD1L (HGNC:28956)	MYL3 (HGNC:7584)	FOXE3 (HGNC:3808)	GDF1 (HGNC:4214)	ANKZF1 (HGNC:25527)
ASXL3 (HGNC:29357)	CHRNA2 (HGNC:1956)	HCN4 (HGNC:16882)	MYPN (HGNC:23246)	LOX (HGNC:6664)	GJA1 (HGNC:4274)	AP3B1 (HGNC:566)
ATP13A2 (HGNC:30213)	CHRNA4 (HGNC:1958)	JUP (HGNC:6207)	NEXN (HGNC:29557)	MAT2A (HGNC:6904)	GPC3 (HGNC:4451)	AP3D1 (HGNC:568)
ATP1A3 (HGNC:801)	CHRNB2 (HGNC:1962)	KCND3 (HGNC:6239)	PLN (HGNC:9080)	MED12 (HGNC:11957)	HAND1 (HGNC:4807)	ARHGEF1 (HGNC:681)
ATP7A (HGNC:869)	CLN3 (HGNC:2074)	KCNE1 (HGNC:6240)	PRKAG2 (HGNC:9386)	MFAP5 (HGNC:29673)	HAND2 (HGNC:4808)	ARPC1B (HGNC:704)
ATRX (HGNC:886)	CLN5 (HGNC:2076)	KCNE2 (HGNC:6242)	PTPN11 (HGNC:9644)	MYH11 (HGNC:7569)	HRAS (HGNC:5173)	ASAH1 (HGNC:735)
AUTS2 (HGNC:14262)	CLN6 (HGNC:2077)	KCNE3 (HGNC:6243)	RAF1 (HGNC:9829)	MYLK (HGNC:7590)	JAG1 (HGNC:6188)	ATM (HGNC:795)
BCL11A (HGNC:13221)	CLN8 (HGNC:2079)	KCNH2 (HGNC:6251)	RIT1 (HGNC:10023)	NOTCH1 (HGNC:7881)	KDM6A (HGNC:12637)	ATP6AP1 (HGNC:868)
BCL11B (HGNC:13222)	CNTNAP2 (HGNC:13830)	KCNJ2 (HGNC:6263)	SOS1 (HGNC:11187)	PLOD1 (HGNC:9081)	KMT2D (HGNC:7133)	B2M (HGNC:914)
BRAF (HGNC:1097)	COL4A1 (HGNC:2202)	KCNJ5 (HGNC:6266)	TCAP (HGNC:11610)	PRDM5 (HGNC:9349)	KRAS (HGNC:6407)	BACH2 (HGNC:14078)
BRAT1 (HGNC:21701)	CSTB (HGNC:2482)	KCNJ8 (HGNC:6269)	TNNC1 (HGNC:11943)	PRKG1 (HGNC:9414)	LEFTY2 (HGNC:3122)	BCL10 (HGNC:989)
BRPF1 (HGNC:14255)	CTSD (HGNC:2529)	KCNQ1 (HGNC:6294)	TNNI3 (HGNC:11947)	SKI (HGNC:10896)	MAP2K1 (HGNC:6840)	BCL11B (HGNC:13222)
CACNA1A (HGNC:1388)	CTSF (HGNC:2531)	LMNA (HGNC:6636)	TNNT2 (HGNC:11949)	SLC2A10 (HGNC:13444)	MAP2K2 (HGNC:6842)	BLM (HGNC:1058)
CAMK2B (HGNC:1461)	DCX (HGNC:2714)	NKX2-5 (HGNC:2488)	TPM1 (HGNC:12010)	SMAD3 (HGNC:6769)	MED13L (HGNC:22962)	BLNK (HGNC:14211)
CASK (HGNC:1497)	DDC (HGNC:2719)	PKP2 (HGNC:9024)	TTR (HGNC:12405)	SMAD4 (HGNC:6770)	MEIS2 (HGNC:7001)	BLOC1S3 (HGNC:20914)
CBL (HGNC:1541)	DEPDC5 (HGNC:18423)	PLN (HGNC:9080)	VCL (HGNC:12665)	TGFB2 (HGNC:11768)	MESP1 (HGNC:29658)	BLOC1S6 (HGNC:8549)
CC2D1A (HGNC:30237)	DNAJC5 (HGNC:16235)	RYR2 (HGNC:10484)		TGFB3 (HGNC:11769)	MYH6 (HGNC:7576)	BTK (HGNC:1133)
CC2D2A (HGNC:29253)	DNM1 (HGNC:2972)	SCN10A (HGNC:10582)		TGFBR1 (HGNC:11772)	NFATC1 (HGNC:7775)	C17orF62 (HGNC:28672)
CDK13 (HGNC:1733)	DYNC1H1 (HGNC:2961)	SCN1B (HGNC:10586)		TGFBR2 (HGNC:11773)	NKX2-5 (HGNC:2488)	C1QA (HGNC:1241)
CDKL5 (HGNC:11411)	DYRK1A (HGNC:3091)	SCN3B (HGNC:20665)		TNXB (HGNC:11976)	NKX2-6 (HGNC:32940)	C1QB (HGNC:1242)
CEP290 (HGNC:29021)	EEF1A2 (HGNC:3192)	SCN4B (HGNC:10592)		ZNF469 (HGNC:23216)	NODAL (HGNC:7865)	C1QC (HGNC:1245)
CHD2 (HGNC:1917)	EHMT1 (HGNC:24650)	SCN5A (HGNC:10593)			NOTCH1 (HGNC:7881)	C1S (HGNC:1247)
CHD3 (HGNC:1918)	EPM2A (HGNC:3413)	SNTA1 (HGNC:11167)			NR2F2 (HGNC:7976)	C2 (HGNC:1248)
CHD7 (HGNC:20626)	FLNA (HGNC:3754)	TBX5 (HGNC:11604)			NRAS (HGNC:7989)	C3 (HGNC:1318)
CHD8 (HGNC:20153)	FOLR1 (HGNC:3791)	TECRL (HGNC:27365)			NSD1 (HGNC:14234)	C5 (HGNC:1331)
CIC (HGNC:14214)	FOXG1 (HGNC:3811)	TMEM43 (HGNC:28472)			PLD1 (HGNC:9067)	C6 (HGNC:1339)
CLCN4 (HGNC:2022)	FOXP1 (HGNC:3823)	TRDN (HGNC:12261)			PTPN11 (HGNC:9644)	C7 (HGNC:1346)
CNTNAP2 (HGNC:13830)	GABRA1 (HGNC:4075)	TRPM4 (HGNC:17993)			RAF1 (HGNC:9829)	C8A (HGNC:1352)
COL4A1 (HGNC:2202)	GABRB3 (HGNC:4083)				RBFOX2 (HGNC:9906)	C8B (HGNC:1353)
CREBBP (HGNC:2348)	GABRG2 (HGNC:4087)				RIT1 (HGNC:10023)	C9 (HGNC:1358)
CSNK2A1 (HGNC:2457)	GAMT (HGNC:4136)				ROBO1 (HGNC:10249)	CARD11 (HGNC:16393)
CSNK2B (HGNC:2460)	GATM (HGNC:4175)				SHOC2 (HGNC:15454)	CARD14 (HGNC:16446)
CTCF (HGNC:13723)	GLDC (HGNC:4313)				SMAD6 (HGNC:6772)	CARD8 (HGNC:17057)
CTNNB1 (HGNC:2514)	GNAO1 (HGNC:4389)				SOS1 (HGNC:11187)	CARD9 (HGNC:16391)
CUL4B (HGNC:2555)	GOSR2 (HGNC:4431)				TAB2 (HGNC:17075)	CARMIL2 (HGNC:27089)
DDC (HGNC:2719)	GRIN1 (HGNC:4584)				TBX1 (HGNC:11592)	CASP10 (HGNC:1500)
DDX3X (HGNC:2745)	GRIN2A (HGNC:4585)				TBX20 (HGNC:11598)	CASP8 (HGNC:1509)
DEAF1 (HGNC:14677)	GRIN2B (HGNC:4586)				TBX5 (HGNC:11604)	CBL (HGNC:1541)
DHCR7 (HGNC:2860)	GRN (HGNC:4601)				TFAP2B (HGNC:11743)	CCBE1
DHX30 (HGNC:16716)	H3F3A (HGNC:4764)				ZFPM2 (HGNC:16700)	CD19 (HGNC:1633)
DLG3 (HGNC:2902)	HCN1 (HGNC:4845)				ZIC3 (HGNC:12874)	CD247 (HGNC:1677)
DNM1 (HGNC:2972)	HNRNPU (HGNC:5048)					CD27 (HGNC:11922)
DNMT3A (HGNC:2978)	IQSEC2 (HGNC:29059)					CD3D (HGNC:1673)
DPF2 (HGNC:9964)	KCNA2 (HGNC:6220)					CD3E (HGNC:1674)
DYNC1H1 (HGNC:2961)	KCNB1 (HGNC:6231)					CD3G (HGNC:1675)
DYRK1A (HGNC:3091)	KCNC1 (HGNC:6233)					CD40 (HGNC:11919)
EBF3 (HGNC:19087)	KCNH1 (HGNC:6250)					CD40LG (HGNC:11935)
EEF1A2 (HGNC:3192)	KCNJ10 (HGNC:6256)					CD46 (HGNC:6953)
EFTUD2 (HGNC:30858)	KCNQ2 (HGNC:6296)					CD55 (HGNC:2665)
EHMT1 (HGNC:24650)	KCNQ3 (HGNC:6297)					CD59 (HGNC:1689)
EP300 (HGNC:3373)	KCNT1 (HGNC:18865)					CD79A (HGNC:1698)
FBXL4 (HGNC:13601)	KCTD7 (HGNC:21957)					CD79B HGNC:1699)(
FDXR (HGNC:3642)	KIAA2022 (HGNC:29433)					CD81 (HGNC:1701)
FGD1 (HGNC:3663)	LGI1 (HGNC:6572)					CD8A (HGNC:1706)
FLNA (HGNC:3754)	MBD5 (HGNC:20444)					CDC42 (HGNC:1736)
FMR1 (HGNC:3775)	MECP2 (HGNC:6990)					CDCA7 (HGNC:14628)
FOXG1 (HGNC:3811)	MEF2C (HGNC:6996)					CEBPE (HGNC:1836)
GABRG2 (HGNC:4087)	MFSD8 (HGNC:28486)					CFB (HGNC:1037)
GAMT (HGNC:4136)	MOCS1 (HGNC:7190)					CFD (HGNC:2771)
GATAD2B (HGNC:30778)	MOCS2 (HGNC:7193)					CFH (HGNC:4883)
GNAO1 (HGNC:4389)	NGLY1 (HGNC:17646)					CFI (HGNC:5394)
GNB1 (HGNC:4396)	NHLRC1 (HGNC:21576)					CFP (HGNC:8864)
GRIA3 (HGNC:4573)	PACS1 (HGNC:30032)					CHD7 (HGNC:20626)
GRIN1 (HGNC:4584)	PCDH19 (HGNC:14270)					CIB1 (HGNC:16920)
GRIN2A (HGNC:4585)	PHGDH (HGNC:8923)					CIITA (HGNC:7067)
GRIN2B (HGNC:4586)	PIGA (HGNC:8957)					CLCN7 (HGNC:2025)
H3F3A (HGNC:4764)	PLCB1 (HGNC:15917)					CLPB (HGNC:30664)
HDAC8 (HGNC:13315)	PNKP (HGNC:9154)					COL7A1 (HGNC:2214)
HECW2 (HECW2)	PNPO (HGNC:30260)					COPA (HGNC:2230)
HIST1H1E (HGNC:4718)	POLG (HGNC:9179)					CORO1A (HGNC:2252)
HIVEP2 (HGNC:4921)	PPT1 (HGNC:9325)					CR2 (HGNC:2336)
HNRNPH2 (HGNC:5042)	PRICKLE1 (HGNC:17019)					CSF2RA (HGNC:2435)
HNRNPK (HGNC:5044)	PRRT2 (HGNC:30500)					CSF2RB (HGNC:2436)
HNRNPU (HGNC:5048)	PURA (HGNC:9701)					CSF3R (HGNC:2439)
HRAS (HGNC:5173)	RHOBTB2 (HGNC:18756)					CTC1 (HGNC:26169)
HUWE1 (HGNC:30892)	SATB2 (HGNC:21637)					CTLA4 (HGNC:2505)
IQSEC2 (HGNC:29059)	SCARB2 (HGNC:1665)					CTPS1 (HGNC:2519)
ITPR1 (HGNC:6180)	SCN1A (HGNC:10585)					CTSC (HGNC:2528)
KANSL1 (HGNC:24565)	SCN1B (HGNC:10586)					CXCR2 (HGNC:6027)
KAT6A (HGNC:13013)	SCN2A (HGNC:10588)					CXCR4 (HGNC:2561)
KAT6B (HGNC:17582)	SCN3A (HGNC:10590)					CYBA (HGNC:2577)
KCNB1 (HGNC:6231)	SCN8A (HGNC:10596)					CYBB (HGNC:2578)
KCNQ2 (HGNC:6296)	SIK1 (HGNC:11142)					CYP27A1 (HGNC:2605)
KCNQ5 (HGNC:6299)	SLC13A5 (HGNC:23089)					DBR1 (HGNC:15594)
KDM5B (HGNC:18039)	SLC19A3 (HGNC:16266)					DCLRE1C (HGNC:17642)
KDM5C (HGNC:11114)	SLC25A22 (HGNC:19954)					DDX58 (HGNC:19102)
KDM6A (HGNC:12637)	SLC2A1 (HGNC:11005)					DEF6 (HGNC:2760)
KIAA2022 (HGNC:29433)	SLC35A2 (HGNC:11022)					DGAT1 (HGNC:2843)
KIF1A (HGNC:888)	SLC6A1 (HGNC:11042)					DIAPH1 (HGNC:2876)
KMT2A (HGNC:7132)	SLC6A8 (HGNC:11055)					DKC1 (HGNC:2890)
KMT2B (HGNC:15840)	SLC9A6 (HGNC:11079)					DNAJC21 (HGNC:27030)
KMT2D (HGNC:7133)	SMC1A (HGNC:11111)					DNASE1L3 (HGNC:2959)
KMT2E (HGNC:18541)	SNAP25 (HGNC:11132)					DNASE2 (HGNC:2960)
KMT5B (HGNC:24283)	SPTAN1 (HGNC:11273)					DNMT3B (HGNC:2979)
KRAS (HGNC:6407)	ST3GAL5 (HGNC:10872)					DOCK2 (HGNC:2988)
LZTR1 (HGNC:6742)	STX1B (HGNC:18539)					DOCK8 (HGNC:19191)
MAGEL2 (HGNC:6814)	STXBP1 (HGNC:11444)					DSG1 (HGNC:3048)
MAP2K1 (HGNC:6840)	SYNGAP1 (HGNC:11497)					DTNBP1 (HGNC:17328)
MAP2K2 (HGNC:6842)	SZT2 (HGNC:29040)					DUOX2 (HGNC:13273)
MAPK8IP3 (HGNC:6884)	TBC1D24 (HGNC:29203)					EFL1 (HGNC:25789)
MBD5 (HGNC:20444)	TBL1XR1 (HGNC:29529)					EIF2AK3 (HGNC:3255)
MECP2 (HGNC:6990)	TCF4 (HGNC:11634)					ELANE (HGNC:3309)
MED12 (HGNC:11957)	TPP1 (HGNC:2073)					EPG5 (HGNC:29331)
MED13L (HGNC:22962)	TRIO (HGNC:12303)					ERBIN (HGNC:15842)
METTL23 (HGNC:26988)	TSC1 (HGNC:12362)					ERCC2 (HGNC:3434)
MRAS (HGNC:7227)	TSC2 (HGNC:12363)					ERCC3 (HGNC:3435)
MTOR (HGNC:3942)	TUBA1A (HGNC:20766)					ERCC6L2 (HGNC:26922)
NAA15 (HGNC:30782)	UBE3A (HGNC:12496)					EXTL3 (HGNC:3518)
NALCN (HGNC:19082)	WDR45 (HGNC:28912)					FADD (HGNC:3573)
NF1 (HGNC:7765)	ZEB2 (HGNC:14881)					FANCA (HGNC:3582)
NFIA (HGNC:7784)						FANCB (HGNC:3583)
NIPBL (HGNC:28862)						FANCE (HGNC:3586)
NPC1 (HGNC:7897)						FANCF (HGNC:3587)
NR2F1 (HGNC:7975)						FANCI (HGNC:25568)
NRAS (HGNC:7989)						FANCL (HGNC:20748)
NSD1 (HGNC:14234)						FAS (HGNC:11920)
OTC (HGNC:8512)						FASLG (HGNC:11936)
PACS1 (HGNC:30032)						FAT4 (HGNC:23109)
PDHA1 (HGNC:8806)						FCHO1 (HGNC:29002)
PHF6 (HGNC:18145)						FERMT1 (HGNC:15889)
PMM2 (HGNC:9115)						FERMT3 (HGNC:23151)
POGZ (HGNC:18801)						FNIP1 (HGNC:29418)
POLR2A (HGNC:9187)						FOXI3 (HGNC:35123)
POU3F3 (HGNC:9216)						FOXN1 (HGNC:12765)
PPM1D (HGNC:9277)						FOXP3 (HGNC:6106)
PPP1CB (HGNC:9282)						FPR1 (HGNC:3826)
PPP2R5D (HGNC:9312)						G6PC (HGNC:4056)
PQBP1 (HGNC:9330)						G6PC3 (HGNC:24861)
PTEN (HGNC:9588)						G6PD (HGNC:4057)
PTPN11 (HGNC:9644)						GATA1
PUF60 (HGNC:17042)						GATA2 (HGNC:4171)
PURA (HGNC:9701)						GFI1 (HGNC:4237)
RAD21 (HGNC:9811)						GINS1 (HGNC:28980)
RAF1 (HGNC:9829)						GTF2E2 (HGNC:4651)
RAI1 (HGNC:9834)						GTF2H5 (HGNC:21157)
RERE (HGNC:9965)						GUCY2C (HGNC:4688)
RIT1 (HGNC:10023)						HAX1 (HGNC:16915)
RPS6KA3 (HGNC:10432)						HELLS (HGNC:4861)
SATB2 (HGNC:21637)						HMOX1 (HGNC:5013)
SCN1A (HGNC:10585)						HPS1 (HGNC:5163)
SCN2A (HGNC:10588)						HPS3 (HGNC:15597)
SCN3A (HGNC:10590)						HPS4 (HGNC:15844)
SCN8A (HGNC:10596)						HPS5 (HGNC:17022)
SETBP1 (HGNC:15573)						HPS6 (HGNC:18817)
SETD2 (HGNC:18420)						HTRA2 (HGNC:14348)
SETD5 (HGNC:25566)						HYOU1 (HGNC:16931)
SHANK3 (HGNC:14294)						ICOS (HGNC:5351)
SHOC2 (HGNC:15454)						ICOSLG (HGNC:17087)
SIN3A (HGNC:19353)						IFIH1 (HGNC:18873)
SLC16A2 (HGNC:10923)						IFNAR1 (HGNC:5432)
SLC2A1 (HGNC:11005)						IFNAR2 (HGNC:5433)
SLC6A1 (HGNC:11042)						IFNGR1 (HGNC:5439)
SLC6A8 (HGNC:11055)						IFNGR2 (HGNC:5440)
SMARCA2 (HGNC:11098)						IGLL1 (HGNC:5870)
SMARCA4 (HGNC:11100)						IKBKB (HGNC:5960)
SMC1A (HGNC:11111)						IKZF1 (HGNC:13176)
SMC3 (HGNC:2468)						IL10 (HGNC:5962)
SON (HGNC:11183)						IL10RA (HGNC:5964)
SOS1 (HGNC:11187)						IL10RB (HGNC:5965)
SOS2 (HGNC:11188)						IL12B (HGNC:5970)
SOX5 (HGNC:11201)						IL12RB1 (HGNC:5971)
SPAST (HGNC:11233)						IL12RB2 (HGNC:5972)
STAG1 (HGNC:11354)						IL17F (HGNC:16404)
STAG2 (HGNC:11355)						IL17RA (HGNC:5985)
STXBP1 (HGNC:11444)						IL17RC (HGNC:18358)
SURF1 (HGNC:11474)						IL18BP (HGNC:5987)
SYNGAP1 (HGNC:11497)						IL1RN (HGNC:6000)
TBL1XR1 (HGNC:29529)						IL21 (HGNC:6005)
TCF20 (HGNC:11631)						IL21R (HGNC:6006)
TCF4 (HGNC:11634)						IL23R (HGNC:19100)
TRAPPC9 (HGNC:30832)						IL2RA (HGNC:6008)
TRIO (HGNC:12303)						IL2RB (HGNC:6009)
TRIP12 (HGNC:12306)						IL2RG (HGNC:6010)
TRRAP (HGNC:12347)						IL36RN (HGNC:15561)
TSC1 (HGNC:12362)						IL6R (HGNC:6019)
TSC2 (HGNC:12363)						IL6ST (HGNC:6021)
TUBA1A (HGNC:20766)						IL7R (HGNC:6024)
TUBB (HGNC:20778)						IRAK4 (HGNC:17967)
UBE3A (HGNC:12496)						IRF2BP2 (HGNC:21729)
USP9X (HGNC:12632)						IRF4 (HGNC:6119)
VPS13B (HGNC:2183)						IRF7 (HGNC:6122)
WAC (HGNC:17327)						IRF8 (HGNC:5358)
WDR45 (HGNC:28912)						IRF9 (HGNC:6131)
ZBTB18 (HGNC:13030)						ISG15 (HGNC:4053)
ZBTB20 (HGNC:13503)						ITCH (HGNC:13890)
ZEB2 (HGNC:14881)						ITGAM (HGNC:6149)
ZMYND11 (HGNC:16966)						ITGB2 (HGNC:6155)
ZNF292 (HGNC:18410)						ITK (HGNC:6171)
						JAGN1 (HGNC:26926)
						JAK1 (HGNC:6190)
						JAK3 (HGNC:6193)
						KAT6A (HGNC:13013)
						KDM6A (HGNC:12637)
						KMT2A (HGNC:7132)
						KMT2D (HGNC:7133)
						LAMTOR2 (HGNC:29796)
						LAT (HGNC:18874)
						LCK (HGNC:6524)
						LCT (HGNC:6530)
						LIG1 (HGNC:6598)
						LIG4 (HGNC:6601)
						LIPA (HGNC:6617)
						LPIN2 (HGNC:14450)
						LRBA (HGNC:1742)
						LRRC8A (HGNC:19027)
						LYN (HGNC:6735)
						LYST (HGNC:1968)
						MAD2L2 (HGNC:6764)
						MAGT1 (HGNC:28880)
						MALT1 (HGNC:6819)
						MAP3K14 (HGNC:6853)
						MCM4 (HGNC:6947)
						MEFV (HGNC:6998)
						MKL1 (HGNC:14334)
						MOGS (HGNC:24862)
						MPLKIP (HGNC:16002)
						MS4A1 (HGNC:7315)
						MSN (HGNC:7373)
						MTHFD1 (HGNC:7432)
						MVK (HGNC:7530)
						MYD88 (HGNC:7562)
						MYO5B (HGNC:7603)
						MYSM1 (HGNC:29401)
						NBAS (HGNC:15625)
						NBN (HGNC:7652)
						NCF2 (HGNC:7661)
						NCF4 (HGNC:7662)
						NCKAP1L (HGNC:4862)
						NCSTN (HGNC:17091)
						NEUROG3 (HGNC:13806)
						NFAT5 (HGNC:7774)
						NFE2L2 (HGNC:7782)
						NFKB1 (HGNC:7794)
						NFKB2 (HGNC:7795)
						NFKBIA (HGNC:7797)
						NHEJ1 (HGNC:25737)
						NHP2 (HGNC:14377)
						NLRC4 (HGNC:16412)
						NLRP1 (HGNC:14374)
						NLRP12 (HGNC:22938)
						NLRP3 (HGNC:16400)
						NOD2 (HGNC:5331)
						NOP10 (HGNC:14378)
						NSMCE3 (HGNC:7677)
						OAS1 (HGNC:8086)
						ORAI1 (HGNC:25896)
						OSTM1 (HGNC:21652)
						OTULIN (HGNC:25118)
						PARN (HGNC:8609)
						PAX1 (HGNC:8615)
						PEPD (HGNC:8840)
						PGM3 (HGNC:8907)
						PIK3CD (HGNC:8977)
						PIK3R1 (HGNC:8979)
						PLCG2 (HGNC:9066)
						PLVAP (HGNC:13635)
						PMM2 (HGNC:9115)
						PNLIP (HGNC:9155)
						PNP (HGNC:7892)
						POLA1 (HGNC:9173)
						POLD1 (HGNC:9175)
						POLD2 (HGNC:9176)
						POLE (HGNC:9177)
						POLE2 (HGNC:9178)
						POLR3A (HGNC:30074)
						POLR3F (HGNC:15763)
						POMP (HGNC:20330)
						PRF1 (HGNC:9360)
						PRKCD (HGNC:9399)
						PRKDC (HGNC:9413)
						PSENEN (HGNC:30100)
						PSMA3 (HGNC:9532)
						PSMB4 (HGNC:9541)
						PSMB8 (HGNC:9545)
						PSMG2 (HGNC:24929)
						PSTPIP1 (HGNC:9580)
						PTPRC (HGNC:9666)
						RAB27A (HGNC:9766)
						RAC2 (HGNC:9802)
						RAG1 (HGNC:9831)
						RAG2 (HGNC:9832)
						RANBP2 (HGNC:9848)
						RASGRP1 (HGNC:9878)
						RBCK1 (HGNC:15864)
						REL (HGNC:9954)
						RELA (HGNC:9955)
						RELB (HGNC:9956)
						RFWD3 (HGNC:25539)
						RFX5 (HGNC:9986)
						RFXANK (HGNC:9987)
						RFXAP (HGNC:9988)
						RHOH (HGNC:686)
						RIPK1 (HGNC:10019)
						RMRP (HGNC:10031)
						RNASEH2A (HGNC:18518)
						RNASEH2B (HGNC:25671)
						RNASEH2C (HGNC:24116)
						RNF113A (HGNC:12974)
						RNF168 (HGNC:26661)
						RNF31 (HGNC:16031)
						RNU4ATAC (HGNC:34016)
						RORC (HGNC:10260)
						RPSA (HGNC:6502)
						RTEL1 (HGNC:15888)
						SAMD9 (HGNC:1348)
						SAMD9L (HGNC:1349)
						SAMHD1 (HGNC:15925)
						SAR1B (HGNC:10535)
						SCO2 (HGNC:10604)
						SEC61A1 (HGNC:18276)
						SEMA3E (HGNC:10727)
						SERPING1 (HGNC:1228)
						SGPL1 (HGNC:10817)
						SH2D1A (HGNC:1082)
						SH3BP2 (HGNC:10825)
						SH3KBP1 (HGNC:13867)
						SI (HGNC:10856)
						SIAE (HGNC:18187)
						SKIV2L (HGNC:10898)
						SLC10A2 (HGNC:10906)
						SLC26A3 (HGNC:3018)
						SLC29A3 (HGNC:23096)
						SLC35C1 (HGNC:20197)
						SLC37A4 (HGNC:4061)
						SLC39A7 (HGNC:4927)
						SLC46A1 (HGNC:30521)
						SLC51B (HGNC:29956)
						SLC5A1 (HGNC:11036)
						SLC7A7 (HGNC:11065)
						SLC9A3 (HGNC:11073)
						SLX4 (HGNC:23845)
						SMARCAL1 (HGNC:11102)
						SMARCD2 (HGNC:11107)
						SNX10 (HGNC:14974)
						SP110 (HGNC:5401)
						SPINK5 (HGNC:15464)
						SPINT2 (HGNC:11247)
						SPPL2A (HGNC:30227)
						SRP54 (HGNC:11301)
						SRP72 (HGNC:11303)
						STAT1 (HGNC:11362)
						STAT2 (HGNC:11363)
						STAT3 (HGNC:11364)
						STAT4 (HGNC:11365)
						STAT5B (HGNC:11367)
						STIM1 (HGNC:11386)
						STK4 (HGNC:11408)
						STN1 (HGNC:26200)
						STX11 (HGNC:11429)
						STX3 (HGNC:11438)
						STXBP2 (HGNC:11445)
						TAOK2 (HGNC:16835)
						TAP1 (HGNC:43)
						TAP2 (HGNC:44)
						TAPBP (HGNC:11566)
						TAZ (HGNC:11577)
						TBX1 (HGNC:11592)
						TCF3 (HGNC:11633)
						TCIRG1 (HGNC:11647)
						TCN2 (HGNC:11653)
						TERC (HGNC:11727)
						TERT (HGNC:11730)
						TFRC (HGNC:11763)
						TGFB1 (HGNC:11766)
						TGFBR1 (HGNC:11772)
						TGFBR2 (HGNC:11773)
						THBD (HGNC:11784)
						TICAM1 (HGNC:18348)
						TIMM50 (HGNC:23656)
						TINF2 (HGNC:11824)
						TLR3 (HGNC:11849)
						TLR7 (HGNC:15631)
						TMC6 (HGNC:18021)
						TMC8 (HGNC:20474)
						TMEM173 (HGNC:27962)
						TMPRSS15 (HGNC:9490)
						TNFAIP3 (HGNC:11896)
						TNFRSF11A (HGNC:11908)
						TNFRSF13B (HGNC:18153)
						TNFRSF13C (HGNC:17755)
						TNFRSF1A (HGNC:11916)
						TNFRSF4 (HGNC:11918)
						TNFRSF6B (HGNC:11921)
						TNFRSF9 (HGNC:11924)
						TNFSF11 (HGNC:11926)
						TNFSF12 (HGNC:11927)
						TONSL (HGNC:7801)
						TOP2B (HGNC:11990)
						TP63 (HGNC:15979)
						TPP2 (HGNC:12016)
						TRAF3 (HGNC:12033)
						TRAF3IP2 (HGNC:1343)
						TREX1 (HGNC:12269)
						TRNT1 (HGNC:17341)
						TTC37 (HGNC:23639)
						TTC7A (HGNC:19750)
						TYK2 (HGNC:12440)
						UNC13D (HGNC:23147)
						UNC45A (HGNC:30594)
						UNC93B1 (HGNC:13481)
						UNG (HGNC:12572)
						USB1 (HGNC:25792)
						VAV1 (HGNC:12657)
						VPS13B (HGNC:2183)
						VPS45 (HGNC:14579)
						WAS (HGNC:12731)
						WDR1 (HGNC:12754)
						WIPF1 (HGNC:12736)
						WNT2B (HGNC:12781)
						WRAP53 (HGNC:25522)
						XIAP (HGNC:592)
						ZAP70 (HGNC:12858)
						ZBTB24 (ZNF450)
						ZCCHC8 (HGNC:25265)
						ZNF341 (HGNC:15992)
